# A cross-tissue, age-specific flow cytometry reference for immune cells in the airways and blood of children

**DOI:** 10.1101/2024.05.08.24307019

**Authors:** Shivanthan Shanthikumar, Liam Gubbels, Karen Davies, Hannah Walker, Anson Tsz Chun Wong, Jovana Maksimovic, Alicia Oshlack, Richard Saffery, Eric Levi, Sarath C. Ranganathan, Melanie R. Neeland

## Abstract

Respiratory diseases are a common cause of morbidity and hospitalisation for children. Despite this, treatment options are limited and are often ineffective. The development of curative or disease-modifying treatments for children relies on a better understanding of underlying immunity in the early airway. To establish a flow cytometry reference for immune cells in the paediatric airway, we analysed 178 samples from 66 children aged between 1-15 years. This included five tissues of the upper (nasal brushings, palatine tonsils, adenotonsil) and lower (bronchial brushings, bronchoalveolar lavage (BAL)) airway, as well as whole blood for paired analysis of local and systemic immune response. Nasal, bronchial, and alveolar samples were analysed using a 17-plex antibody panel that captures cells of immune and epithelial lineage, while tonsil, adenoid, and blood samples were analysed using a 31-plex antibody panel that extensively phenotypes mononuclear immune cells. All protocols, panels, and data are openly available, to facilitate implementation in paediatric clinical laboratories. We provide age-specific cell reference data for infancy (0-2 years), preschool (3-5 years), childhood (6-10 years) and adolescence (11-15 years) for 37 cell populations. We show tissue-specific maturation of the airway immune system across childhood, further highlighting the importance of developing age-specific references of the paediatric airway. Intra-individual, cross-tissue analysis of paired samples revealed marked correlation in immune cell proportions between paired nasal-bronchial samples, paired tonsil-adenoid samples, and paired adenoid-blood samples, which may have implications for clinical testing. Our study advances knowledge of airway immunity from infancy through to adolescence and provides an openly available control dataset to aid in interpretation of clinical findings in samples obtained from children with respiratory diseases.
