## Supplementary material for "A cross-tissue, age-specific flow cytometry reference for immune cells in the airways and blood of children": Data repository

### Sheet: NASAL
Sample type	Age (range, years)	Sex	Immune cells (% all)	Epithelial cells (% all)	Granulocytes (%CD45)	Eosinophils (%CD45)	Neutrophils (CD45)	Macrophages (%CD45)	NK cells (%CD45)	NK-T cells (%CD45)	CD8 T cells (%CD45)	CD4 T cells (%CD45)	Monocytes (%CD45)	B cells (%CD45)	cDCs (%CD45)
Nasal	0-2y	Female	31.8443	66.9945	23.4234	0.3432	20.5491	8.36551	1.0296	2.2308	6.47791	17.7177	2.4453	0.2574	4.5474
Nasal	0-2y	Female	44.4737	55.5023	31.7168	0.495743	29.7661	1.16392	2.89902	0.980709	22.7503	8.94493	1.19625	7.06973	1.57345
Nasal	0-2y	Male	31.4648	68.438	29.0877	0.0268709	28.1741	1.02109	0.873304	0.268709	31.4658	10.0766	0.886739	1.8944	0.752385
Nasal	0-2y	Male	89.0429	10.9111	79.6632	0.158881	71.7588	0.297903	0.484588	0.0635526	8.11487	0.23435	0.0834128	2.82015	0.01
Nasal	0-2y	Male	75.6103	24.3297	28.5577	0.410025	26.2047	1.16913	2.75936	0.132981	20.2501	3.62004	14.0646	3.51661	2.46569
Nasal	3-5y	Female	69.0381	30.9144	47.3426	0.213447	46.0382	2.51868	1.21665	0.0379462	14.8109	3.38907	1.78821	2.56611	0.680659
Nasal	3-5y	Male	70.3958	29.3513	55.3794	0.648124	41.9022	1.15551	0.829599	0.381467	18.8289	4.7813	0.144439	2.5962	0.01
Nasal	3-5y	Female	82.8102	17.0761	54.4835	0.401586	52.473	0.269451	1.49493	0.0518175	4.19722	4.69467	3.07537	5.09107	0.886079
Nasal	3-5y	Female	18.7778	81.0525	8.48041	0.0430478	8.26517	9.68575	0.301334	0.0430478	22.6431	14.6362	0.172191	4.9505	0.473526
Nasal	3-5y	Male	80.4098	19.3756	9.63358	0.145596	8.46882	1.09197	3.95535	1.01917	43.1449	8.85707	1.09197	5.92089	0.752245
Nasal	3-5y	Male	83.5874	16.3601	6.93151	0.0165011	6.82941	0.550726	0.644576	0.0495034	9.03541	10.6927	0.152636	9.25095	0.354775
Nasal	3-5y	Female	69.6165	30.3557	79.6315	0.0545098	78.2579	0.988444	0.417908	0.0545098	6.83189	3.5504	0.450614	2.9617	0.185333
Nasal	3-5y	Male	34.5177	65.453	15.9383	2.15688	11.4735	4.13442	0.943931	0.0943931	13.3094	5.91372	1.31678	35.0151	1.13744
Nasal	3-5y	Male	80.6634	19.2977	78.5958	0.0361083	76.1204	0.429288	0.738215	0.264794	6.11836	2.75627	0.513541	3.92377	0.104313
Nasal	3-5y	Male	81.0951	18.6905	28.2191	0.170025	27.2107	1.59925	0.73397	0.228945	23.4736	5.9896	1.16156	2.91231	2.66485
Nasal	3-5y	Male	38.1982	61.638	44.7256	0.128645	43.7822	0.857633	0.300172	0.557461	21.4837	5.78902	0.25729	4.97427	0.300172
Nasal	3-5y	Female	86.3108	13.6251	61.9742	0.117622	60.2284	0.300245	0.823351	0.10524	20.8809	2.42053	0.352865	7.04801	0.340483
Nasal	3-5y	Male	74.691	25.1979	48.5823	0.371851	47.0205	0.69722	0.120852	0.0557776	1.35726	9.4822	1.05978	15.9617	0.381147
Nasal	3-5y	Female	87.0593	12.8959	24.6125	0.174873	24.0708	0.414895	0.384035	0.37032	28.9638	3.54204	0.620628	14.3945	1.03209
Nasal	3-5y	Female	88.6783	11.2853	23.8284	0.123326	22.8712	0.325934	1.31254	0.466878	42.5006	5.59666	0.437515	7.37902	0.246653
Nasal	3-5y	Female	89.7111	10.2284	59.4447	0.52833	57.6053	0.432665	0.715311	0.0826195	19.3438	1.54151	0.452233	6.17254	0.706614
Nasal	6-10y	Female	76.9912	22.9403	17.7852	0.195637	14.4712	0.877401	1.16196	0.308276	23.1741	6.95992	0.533555	9.84112	0.326061
Nasal	6-10y	Male	85.8024	14.1404	2.9196	0.0370508	2.51204	0.807707	0.229715	0.155613	6.22453	16.8951	1.56354	33.7088	0.251945
Nasal	6-10y	Male	32.8596	67.0658	47.249	0.141804	45.6608	1.33296	0.269427	0.113443	22.5468	15.1446	0.354509	1.21951	0.411231
Nasal	6-10y	Male	63.2581	36.6691	6.8197	0.0121131	6.55321	0.460299	0.145358	0.0363394	23.7296	12.1071	0.357338	4.86342	0.272546
Nasal	6-10y	Male	88.7442	11.1944	14.8525	0.274223	13.5382	0.728791	0.397747	0.0617619	21.6908	11.7051	0.422452	6.78887	0.234695
Nasal	6-10y	Female	41.2494	58.5431	25.1232	6.13291	14.228	5.95543	0.443699	0.37468	29.1264	15.7365	0.552159	4.84125	1.59732
Nasal	6-10y	Male	56.047	43.8602	34.0508	0.93819	16.0044	13.6313	0.883002	0.01	11.479	2.20751	0.496689	0.772627	0.275938
Nasal	6-10y	Male	77.0298	22.7222	19.0412	1.37168	14.9424	2.87052	3.39267	0.278665	29.0298	3.42243	14.7151	1.58	1.40956
Nasal	6-10y	Female	64.4184	35.4015	21.7567	9.65893	8.90254	8.78793	0.669295	0.165032	31.6861	11.8043	0.151279	4.77675	0.774732
Nasal	6-10y	Female	62.5762	37.0144	88.1991	31.6235	49.1839	2.18549	0.261006	0.0208805	1.70524	1.91056	0.236645	0.539412	0.285366
Nasal	6-10y	Male	76.2701	23.5034	17.0125	10.2345	4.66718	0.616589	0.243035	0.0810117	20.7075	6.95351	0.41406	2.68689	2.0748
Nasal	6-10y	Male	30.7649	69.1592	62.5848	0.277606	60.8883	0.9562	0.462677	0.616903	16.9031	6.50833	0.89451	0.647748	0.400987
Nasal	11-15y	Male	73.6664	26.278	48.1215	1.03362	45.3342	0.789733	0.586493	0.0232275	19.6272	3.46089	2.72342	1.34139	1.13815
Nasal	11-15y	Male	49.613	50.2739	64.3672	21.9187	39.8155	3.29118	0.305795	0.186587	13.3358	4.80979	0.352441	1.72593	0.668602
Nasal	11-15y	Female	79.0965	20.848	55.2269	0.216726	52.7367	1.48309	0.59281	0.165732	28.9563	3.83095	0.161482	2.63683	0.427078
Nasal	11-15y	Female	74.3538	25.5254	42.2773	0.0159698	41.7104	0.843736	0.604189	0.231562	35.8947	7.00008	0.316734	0.263501	0.58822

### Sheet: BRONCHIAL
Sample type	Age (range, years)	Sex	Immune cells (% all)	Epithelial cells (% all)	Granulocytes (%CD45)	Eosinophils (%CD45)	Neutrophils (%CD45)	acrophages	NK cells	NK-T cells	CD8 T cells	CD4 T cells	monocytes	B cells	cDCs
Bronchial	0-5y	Male	96.6265	3.34029	81.2325	1.51731	71.1711	1.17849	0.309354	0.0687454	4.3015	0.112939	0.0785662	2.67616	0.01
Bronchial	0-5y	Male	87.9452	11.9558	33.1774	0.436599	30.7469	1.75708	1.91331	0.98173	11.4856	3.52979	15.5844	4.19168	2.11228
Bronchial	0-5y	Female	95.5345	4.42623	77.9763	0.17755	76.4419	1.14006	0.611146	0.123351	2.77352	1.29705	7.94117	2.39786	1.0354
Bronchial	0-5y	Female	69.7254	30.1465	8.1684	0.081616	7.6379	2.29885	1.84996	1.17663	21.8187	19.241	1.80235	1.70033	0.625723
Bronchial	0-5y	Male	67.6818	32.1818	5.03694	0.0335796	4.6004	3.4587	5.87643	2.04835	16.7562	4.83546	0.134318	0.503694	0.83949
Bronchial	0-5y	Female	91.1843	8.75406	75.48	0.279338	74.1451	0.676292	0.902702	0.249934	3.52554	4.87812	0.808609	4.98692	0.623364
Bronchial	0-5y	Male	98.1028	1.85883	89.5718	0.0229948	85.0373	0.71284	0.395511	0.080482	1.84649	1.74301	1.26702	1.60044	0.234547
Bronchial	0-5y	Female	85.7665	14.1305	42.2412	0.342301	41.0311	3.70826	1.57338	0.417367	16.1182	2.01177	6.20346	5.35371	1.53735
Bronchial	6-10y	Male	60.8692	38.9063	56.7635	0.41304	52.4119	3.0978	1.82918	2.5225	9.33766	4.23366	1.59316	1.85868	0.678566
Bronchial	6-10y	Male	95.6153	4.23451	1.85042	0.117773	1.58092	3.0865	1.45784	0.161275	0.864731	1.58198	0.307696	0.292841	0.0350136
Bronchial	6-10y	Male	89.1787	10.7468	52.9854	2.31056	44.3762	3.53172	0.263513	0.690918	22.1608	2.34591	5.95154	1.17295	0.703773
Bronchial	6-10y	Female	61.9045	36.8251	15.9078	4.04008	9.41082	10.7375	0.981964	1.70341	13.7756	10.497	0.865731	12.2565	0.881764
Bronchial	6-10y	Male	90.1414	9.85859	18.3385	1.65709	15.9081	4.0654	0.397702	2.65135	33.9152	7.42377	3.38047	2.09898	1.59081
Bronchial	11-15y	Male	32.0589	67.8492	15	4.09836	9.87705	6.92623	3.85246	2.09016	22.459	18.6066	1.39344	1.51639	1.51639
Bronchial	11-15y	Male	89.2004	10.6491	40.8384	0.574001	37.7998	11.1427	1.63631	0.77531	8.42775	10.313	0.568561	12.6144	1.29762
Bronchial	11-15y	Female	77.3196	22.3368	26.2222	0.01	24.8889	11.5556	4.44444	3.11111	22.6667	2.66667	0.888889	2.22222	0.444444
Bronchial	11-15y	Male	30.0276	69.402	47.549	4.41176	15.9314	3.6152	0.612745	6.55637	27.7574	0.0612745	0.01	0.67402	0.01

### Sheet: ALVEOLAR
Sample type	Age (range, years)	Sex	EPCAM in panel?	Immune cells (% all)	Epithelial cells (% all)	Macrophages	Neutrophils	Eosinophils	NK cells	NK-T cells	CD8 T cells	CD4 T cells	B cells	cDCs	Monocytes
Alveolar	0-5y	Male	No	NA	NA	69.8255	0.491238	0.00348396	0.212521	0.0870989	10.964	5.56736	1.25074	0.944152	0.98596
Alveolar	0-5y	Male	No	NA	NA	58.7653	8.32653	0.163265	0.163265	0.0204082	7.08163	3.34694	2.03061	1.61224	1.04082
Alveolar	0-5y	Female	Yes	11.4983	86.9594	83.5993	2.97963	0.195246	0.101868	0.152801	0.348048	0.0008	0.365025	0.101868	2.41087
Alveolar	0-5y	Female	Yes	2.0992	97.7722	81.6088	1.49549	0.0989664	0.896195	0.225423	3.11194	3.48581	5.08577	0.373873	0.14845
Alveolar	0-5y	Female	No	NA	NA	78.4954	0.796468	0.0298174	0.743141	0.131311	4.1125	6.44571	0.677198	0.982826	0.537859
Alveolar	6-10y	Male	Yes	0.966739	98.9694	84.3717	2.13474	0.0212091	0.347645	0.536683	3.61754	2.63823	0.686991	0.367932	0.203792
Alveolar	6-10y	Male	Yes	0.478469	99.2717	87.012	3.4021	0.103407	0.42397	0.320563	3.49517	2.37837	0.155111	0.780725	0.186133
Alveolar	6-10y	Male	Yes	2.05743	97.876	73.819	0.499637	0.0272529	0.426962	0.626817	6.5407	8.77544	1.55342	0.517805	0.381541

### Sheet: TONSIL
Sample type	Age (range, years)	Sex	Neutrophils	Plasma blasts	GC B cells	Atypical memory B cells	Classical memory B cells	Naïve B cells	Non-switched memory B cells	Plasma cells	Transitional B cells	NK cells	NK-T cells	CD8 TCM	CD8 TN	CD8 TEMRA	CD8 TEM	Activated Treg	naïve Treg	TFH cells	CD4 Thelper cells	CD4 TN	CD4 TEMRA	monocytes	cDC	pDC	ILC
Tonsil	0-2y	Male	0.172323	1.53446	18.8435	2.97848	0.448108	29.4042	0.737939	0.158277	15.8849	0.798235	0.209323	0.552255	1.59955	0.168897	0.283665	0.408367	2.75751	8.2804	3.93293	5.64691	0.213776	0.168212	0.166156	0.321007	0.14149
Tonsil	0-2y	Female	0.0870843	1.20421	27.2628	2.46694	1.23007	14.3907	1.29402	0.661296	17.2141	0.368748	0.142873	0.204104	2.82752	0.223154	0.145594	0.31432	1.94987	8.96288	7.60083	5.17063	0.319763	0.134709	0.221793	0.35378	0.443586
Tonsil	0-2y	Male	0.579497	1.9507	7.1621	1.78338	0.530526	13.4386	1.91805	0.0326477	13.2509	0.652955	0.0693764	1.38345	9.53722	0.375449	0.326477	1.05289	3.01992	12.1001	8.83121	12.3082	0.383611	0.628469	0.118348	0.102024	0.481554
Tonsil	0-2y	Male	1.28579	1.21198	22.6869	2.19081	0.507005	18.1584	1.04781	0.164173	14.8142	0.218667	0.0227635	0.359387	4.5189	0.195214	0.135201	1.24716	1.9687	6.88216	4.81551	11.8915	0.887086	0.433886	0.160034	0.184177	0.101401
Tonsil	0-2y	Male	0.0568895	1.88538	42.7284	1.98967	1.59801	9.73101	1.31648	1.30773	6.49999	0.363947	0.0532427	0.409896	2.08376	0.245062	0.231934	0.186714	3.09537	8.49403	8.42766	3.31928	0.288094	0.222452	0.137118	0.261837	0.388745
Tonsil	3-5y	Female	1.49672	1.72309	26.37	4.10163	1.65721	12.7188	1.28049	0.451044	14.2408	0.527063	0.14528	0.587878	2.49848	0.224677	0.190891	0.351375	2.46469	6.51902	7.31637	4.60842	0.353064	1.12845	0.304075	0.631799	0.547334
Tonsil	3-5y	Male	1.26608	0.846293	10.1047	4.42268	1.94954	11.5292	3.9902	0.0679723	11.3305	1.09353	0.0888869	0.862726	4.97468	0.929951	0.635653	0.767863	2.30882	8.6915	11.202	10.5028	1.58801	0.968046	0.206905	0.419038	0.676736
Tonsil	3-5y	Male	0.890679	2.16327	18.285	4.52551	2.59325	19.3568	2.133	0.275082	12.2496	0.320929	0.0413959	0.567079	5.56886	0.168254	0.231016	0.706401	1.55969	8.01389	8.26938	5.66055	0.228345	0.264845	0.137096	0.337844	0.158462
Tonsil	3-5y	Male	1.19782	2.90809	24.5781	3.65081	1.29521	9.93028	1.28702	0.784592	11.9673	0.372272	0.0846486	3.13746	2.18994	0.490598	2.13078	0.232101	2.03157	9.61444	10.0067	2.70511	0.390476	0.41232	0.111955	0.345876	0.613475
Tonsil	3-5y	Male	0.366415	1.4637	13.4751	3.51523	2.0241	16.0596	1.97316	0.121485	11.3608	0.440874	0.203782	0.724993	7.71039	0.791614	0.376212	1.28931	3.72489	10.1362	8.28647	7.35378	0.866072	0.429117	0.119526	0.417361	0.129323
Tonsil	3-5y	Male	0.387215	1.62105	21.3848	3.6687	1.79694	19.7965	2.66982	0.0367526	9.2551	0.334712	0.0774431	1.47536	1.50817	0.3544	1.07633	0.203452	1.62237	9.91796	7.22189	2.60287	0.741616	0.496161	0.220516	0.238892	0.955569
Tonsil	3-5y	Male	1.52418	1.36111	9.63877	4.43211	1.89786	12.1504	1.76877	0.396331	9.37153	0.507304	0.054354	2.88756	5.05945	0.244593	0.892311	0.717925	4.5295	11.7722	14.0165	6.71045	0.518628	0.670366	0.163062	0.276299	0.475597
Tonsil	3-5y	Male	1.31962	1.30337	25.297	3.41118	1.6349	12.7151	1.52601	0.747566	13.9129	0.295776	0.128386	1.46425	1.54226	0.17064	0.680935	0.261648	2.2622	10.2969	7.16039	5.00707	0.437164	0.404661	0.196642	0.407911	0.640307
Tonsil	3-5y	Male	0.702399	0.726233	9.90509	4.72892	2.1787	17.846	2.13664	0.0462658	7.36327	0.340684	0.0644917	4.33777	6.54731	0.542572	1.95578	0.54117	3.83726	6.90201	11.2594	6.06783	0.609867	0.615475	0.354704	0.335076	0.580425
Tonsil	3-5y	Female	0.353628	0.951971	18.468	7.00532	0.794654	19.939	0.865917	0.567418	10.2727	0.668262	0.0645404	0.537837	3.21089	0.189587	0.168074	0.701877	2.9702	8.86624	8.78422	6.32496	0.423546	0.489432	0.294466	0.888775	0.197655
Tonsil	3-5y	Female	0.175139	0.542654	19.4556	2.47194	1.23493	15.0736	3.14698	0.952919	12.0453	0.146868	0.151005	1.73484	2.36575	0.373031	1.22942	0.36131	2.39264	7.47166	14.6985	3.55931	0.166864	0.393028	0.102049	0.364757	0.104118
Tonsil	3-5y	Female	0.165653	1.32649	17.348	4.55482	2.08394	10.8016	1.3404	0.298428	9.18678	0.373035	0.0998976	1.11405	4.85957	0.259228	0.232673	1.47317	5.75486	9.26139	12.2368	8.95411	0.440055	0.467875	0.12013	0.342687	0.298428
Tonsil	3-5y	Female	0.0502483	0.623079	30.0024	5.869	1.2135	16.4454	1.19591	1.95717	8.63098	0.102172	0.140695	0.333314	2.28462	0.140695	0.133158	0.510858	3.09613	4.66304	7.32788	7.07664	0.354251	0.317402	0.109709	0.190944	0.0837472
Tonsil	6-10y	Female	0.735626	3.54274	19.1172	2.54536	0.77173	10.8674	1.18693	0.171496	11.7113	0.464843	0.112826	1.43966	5.88501	0.189548	0.496435	0.947739	2.1437	11.6391	9.05316	10.5515	0.324939	0.203087	0.0361043	0.0406174	0.248217
Tonsil	6-10y	Male	0.228327	2.02292	27.4044	2.93002	1.04658	11.095	0.610594	0.446322	11.8275	0.59303	0.142575	2.119	8.22907	0.204564	0.534141	0.32441	2.04771	6.68554	7.24654	6.97792	0.191133	0.44219	0.0712876	0.1901	0.460787
Tonsil	6-10y	Male	0.939661	1.02949	14.706	4.21606	1.13823	22.9017	1.76467	0.229301	4.65221	0.430235	0.105195	1.34626	3.39105	3.03528	2.17481	0.520064	1.69494	4.6333	12.4484	12.8456	0.25294	0.283671	0.139472	0.541339	0.13829
Tonsil	6-10y	Female	0.490091	0.650588	9.30886	1.81563	1.37713	4.43661	0.945789	0.150466	4.0583	0.444234	0.181993	3.11107	8.28712	1.44448	1.9317	0.677816	4.78197	12.119	15.0624	13.1364	2.14952	0.596134	0.405543	0.382615	0.609031
Tonsil	6-10y	Female	0.379754	1.59826	19.0113	3.85068	1.46805	19.1767	2.30898	0.445636	13.2488	0.241464	0.0605991	0.460553	2.96532	0.179933	0.355515	0.822283	2.95102	10.0256	8.72254	6.64788	0.35365	0.230587	0.236803	0.376647	0.142952
Tonsil	6-10y	Female	0.47176	2.01247	25.8195	4.50044	2.91667	15.5812	1.57253	0.466144	5.01151	0.278937	0.0262089	0.554131	1.69983	0.18159	0.516689	0.569107	2.35318	8.57218	13.5051	5.95503	0.263961	0.273321	0.175974	0.277065	0.323867
Tonsil	6-10y	Male	1.18036	1.38383	15.5558	2.68999	3.07177	18.8179	2.56966	0.565565	12.2641	0.36975	0.0492271	1.18911	2.14412	0.398193	0.945161	0.552438	1.90782	5.05289	12.2411	6.24638	1.82906	0.290987	0.284423	0.357717	0.812795
Tonsil	6-10y	Male	0.593914	2.1921	20.9458	3.62158	2.91209	16.5338	1.69089	0.432611	8.75667	0.291086	0.108771	2.04563	2.01659	0.325695	0.618016	0.548799	3.79029	8.562	12.1045	3.33976	0.470929	0.349797	0.242262	0.194675	0.306536
Tonsil	6-10y	Male	0.191678	0.411682	16.1925	3.88926	3.71741	29.8743	7.8805	0.640184	7.74831	0.084036	0.161462	0.888515	1.4305	0.181291	0.504216	0.60336	1.43333	5.27633	9.18731	4.2339	0.580698	0.20112	0.0481555	0.0849802	0.0509881
Tonsil	11-15y	Male	2.08369	1.5162	11.1029	1.43606	2.4021	17.4515	2.75082	0.699619	10.0199	0.320568	0.116964	2.81147	2.166	0.41154	2.51689	0.569659	3.62156	9.0214	14.9562	4.69806	1.28444	0.275082	0.179778	0.301074	0.597817
Tonsil	11-15y	Female	1.97251	1.13127	7.25315	2.08869	1.55642	17.063	2.26501	0.0164788	5.35973	0.415266	0.0568519	2.26254	0.943412	0.22576	3.00656	0.313097	2.90933	17.8449	19.3247	3.99446	1.19801	0.421034	0.393844	0.19857	0.603948
Tonsil	11-15y	Female	1.34184	1.81269	24.3015	8.64436	3.39427	19.4326	1.297	0.175923	6.4367	0.241463	0.0482925	2.49914	1.29182	0.117282	0.80545	0.391514	3.12004	5.37082	11.6868	1.60745	0.112108	0.512246	0.165574	0.0862366	0.272508
Tonsil	11-15y	Female	2.36314	0.944482	8.07945	3.48292	3.14235	36.1459	2.77166	0.0208512	5.03827	0.503518	0.0417024	1.93839	2.79174	0.16372	0.520508	0.318174	1.13446	4.59421	12.5354	6.58898	0.391539	0.393856	0.123563	0.108117	0.308134

### Sheet: ADENOID
Sample type	Age (range, years)	Sex	Neutrophils	Plasma blasts	GC B cells	Atypical memory B cells	Classical memory B cells	Naïve B cells	Non-switched memory B cells	Plasma cells	Transitional B cells	NK cells	NK-T cells	CD8 TCM	CD8 TN	CD8 TEMRA	CD8 TEM	Activated Treg	naïve Treg	TFH cells	CD4 Thelper cells	CD4 TN	CD4 TEMRA	monocytes	cDC	pDC	ILC
Adenoid	0-2y	Female	0.261262	0.551213	8.87678	2.45074	1.11267	24.239	1.87084	0.249992	24.7492	0.53482	0.0553262	0.459002	3.57981	0.201838	0.341178	0.269459	2.50197	10.2077	6.40759	5.0603	0.230526	0.309417	0.251017	0.582974	0.358596
Adenoid	0-2y	Male	0.704958	1.3011	10.6075	1.73164	0.662377	11.0522	0.889478	0.1514	11.2178	0.610333	0.0615064	0.454201	8.21347	1.12131	0.837434	0.70969	3.10844	17.3212	9.11715	12.2729	0.444739	0.364307	0.175057	0.416351	0.255488
Adenoid	0-2y	Male	0.877668	0.887451	16.0576	4.15065	0.855222	27.6698	1.14701	0.119708	13.5201	0.419554	0.0258984	0.310781	3.22809	0.303299	0.170354	0.53696	1.30643	8.32144	4.95983	8.08605	0.7476	0.541564	0.211791	0.436244	0.279703
Adenoid	0-2y	Male	0.212679	0.763232	12.0616	2.08305	1.31982	21.1812	2.17054	0.134244	15.5067	1.58454	0.0716473	0.599575	6.80574	0.628234	0.424604	0.467593	1.97445	11.6966	6.61267	5.56888	0.50681	0.582228	0.171199	1.58982	0.377091
Adenoid	3-5y	Male	2.83386	0.836698	9.23915	4.34174	3.69784	14.2539	2.85114	0.0272836	12.535	0.58387	0.05002	0.620248	2.75838	0.369239	0.423806	0.286478	1.83255	14.7086	12.7642	6.77817	1.06042	0.548401	0.123686	0.634799	0.451999
Adenoid	3-5y	Female	0.171297	1.00099	10.3027	2.77233	1.3675	20.9279	1.98283	0.344507	12.5851	0.465085	0.0478483	0.770357	3.01444	0.307186	0.280391	0.505278	3.3111	12.0281	8.7103	8.65575	0.239241	0.206704	0.0909117	0.420108	1.23736
Adenoid	3-5y	Female	0.139816	0.888246	11.5801	4.79488	3.05458	27.1524	2.27819	0.0855348	12.0752	1.26493	0.0345429	0.230286	3.8688	0.197388	0.49347	0.345429	2.48873	10.2428	8.29687	3.19439	0.228641	0.513209	0.434253	2.06928	0.317466
Adenoid	3-5y	Male	0.108262	1.51928	23.0009	3.74733	1.99243	36.0306	1.65095	0.286231	9.33029	0.417556	0.0580034	0.316695	1.74871	0.1821	0.267986	0.629776	1.37126	4.59398	1.90413	4.88985	0.817556	0.253701	0.0938038	0.28537	0.225473
Adenoid	3-5y	Male	0.137222	1.12801	15.6963	6.48153	5.87683	21.4076	2.85654	0.128849	8.00028	0.818216	0.0334915	0.598195	5.14234	0.372593	0.576333	0.751698	1.89506	7.45697	9.01944	5.72053	0.367476	0.247465	0.170248	0.955438	0.333054
Adenoid	3-5y	Male	0.470859	1.18587	17.23	3.05535	1.68463	16.4103	2.18688	0.505738	11.2919	1.25388	0.0941718	2.33337	1.97761	0.360992	1.62359	0.197063	1.92006	10.8106	12.1987	3.57155	0.31565	0.538872	0.251125	1.85205	0.864986
Adenoid	3-5y	Male	0.269273	1.33589	10.465	3.49636	1.74975	15.6514	1.48048	0.0796295	9.456	0.743907	0.0880116	1.19863	7.4244	0.760671	0.900023	1.13158	3.63467	13.4469	10.7919	7.49146	0.924121	0.364619	0.14459	0.696758	0.186501
Adenoid	3-5y	Male	0.591889	1.12282	20.8813	6.4313	3.8222	21.2085	1.65528	0.169773	3.24806	0.800247	0.117298	1.27407	2.08357	0.429834	1.21851	0.214531	2.61759	9.63846	12.8186	3.29513	0.624301	0.254659	0.168229	0.517035	0.527839
Adenoid	3-5y	Male	0.285645	1.42316	32.5797	5.49107	3.93521	12.5957	1.36542	0.531786	5.18111	0.38086	0.0202585	0.945059	2.20615	0.144848	0.337304	0.262348	3.27479	11.5595	5.27329	3.88254	0.234999	0.795146	0.409222	0.444674	0.255257
Adenoid	3-5y	Male	0.630664	1.03532	16.9031	3.6699	2.47745	15.4416	2.83906	0.269054	12.5767	0.602682	0.099012	1.44213	2.42579	0.258292	0.749048	0.684474	2.84982	9.56327	8.55593	8.23522	0.970748	0.357304	0.260445	1.00949	0.701694
Adenoid	3-5y	Male	0.503609	0.660254	9.14548	5.22494	2.91039	22.9684	2.46534	0.223989	9.51147	0.931091	0.120046	3.09924	3.88394	0.254732	1.15654	0.269372	3.66727	10.6622	8.90246	3.51062	0.282548	0.786157	0.534352	1.13458	0.310364
Adenoid	3-5y	Female	0.298867	0.439274	21.9507	4.38672	1.71497	18.5578	2.64367	0.770234	11.3439	0.828402	0.0842443	0.895597	2.54939	0.154448	0.446294	0.47939	2.28061	12.4942	6.58811	4.48501	0.41019	0.406178	0.167486	1.61368	0.0952763
Adenoid	3-5y	Female	0.349097	0.6766	12.8356	4.95573	2.85755	11.7829	1.94342	0.215936	10.5575	1.12467	0.084575	0.901533	2.42028	0.788167	1.41258	0.622616	5.32822	12.4901	7.32203	3.6997	0.619017	0.856546	0.865544	1.3514	0.610019
Adenoid	3-5y	Female	0.224207	0.559918	9.85193	7.07751	2.96025	15.1849	2.66051	0.61627	12.7079	0.39566	0.523949	0.96517	3.80073	0.407649	0.585097	0.589893	3.69642	7.17703	13.3877	5.18194	0.917211	0.726575	0.396859	1.23494	0.288952
Adenoid	6-10y	Female	0.251471	1.43291	8.93433	3.94287	3.64633	15.6197	3.7863	0.0901499	13.1382	0.737806	0.111501	0.79237	2.97258	0.469729	1.47324	0.609698	3.11492	13.2378	11.9615	6.41251	0.211141	0.251471	0.327387	0.510059	0.343993
Adenoid	6-10y	Male	0.161969	1.45544	21.5088	4.36746	2.18658	13.8883	1.14063	0.293141	13.5267	0.629627	0.175657	2.18316	5.48642	0.203032	0.800721	0.369563	2.60519	9.55618	7.93763	5.16476	0.280594	0.359298	0.222422	0.496173	0.546361
Adenoid	6-10y	Male	0.27648	0.727747	12.6641	3.53386	2.42158	23.3006	4.7669	0.152541	6.86433	0.502113	0.120761	2.02434	4.43322	0.877109	0.82944	0.222455	1.31249	10.0454	11.841	6.40353	0.397242	0.387708	0.158897	0.864398	0.104872
Adenoid	6-10y	Female	0.337295	0.535019	4.71473	3.10121	1.81547	8.30232	1.51413	0.0697851	5.08057	1.33966	0.161775	3.14245	5.89579	1.56911	2.88445	0.607977	4.9484	11.4109	16.5771	6.9764	1.19586	1.08484	0.583658	1.3809	0.643927
Adenoid	6-10y	Female	0.0969289	0.642051	8.22156	3.197	3.09593	13.9718	4.57471	0.0381088	8.61259	1.10847	0.110184	0.78703	3.70981	0.410084	1.33961	1.09273	3.43228	10.7931	17.6692	9.58934	0.356235	0.158234	0.419197	1.64282	0.632109
Adenoid	6-10y	Female	0.397145	0.627789	18.1622	6.91523	7.86511	13.0962	3.61388	0.633248	5.46859	0.634613	0.0477666	0.429899	1.52853	0.268858	1.01129	0.646896	2.51935	9.02925	15.0997	5.60507	0.560916	0.328907	0.293423	1.22965	0.543174
Adenoid	6-10y	Male	0.325924	1.13567	9.88906	2.45961	3.82809	19.1789	4.03863	0.224705	11.8102	0.627556	0.0566825	1.05267	2.05271	0.497996	1.00611	0.461557	3.3139	4.63582	19.6911	5.41317	0.919066	0.431192	0.443338	0.789506	0.558727
Adenoid	6-10y	Male	0.192503	0.902888	9.87896	3.4923	3.87901	19.0194	3.83387	0.17206	10.12	0.307493	0.0775121	1.35944	2.4855	0.28194	0.386709	0.635429	4.34409	13.2392	15.2563	3.66266	0.4063	0.278533	0.145655	0.350934	0.285347
Adenoid	6-10y	Male	0.0795796	0.312868	5.81476	5.30567	3.41211	21.5148	6.63345	0.235469	7.5012	0.24746	0.190773	1.22313	3.52004	0.49819	0.678062	0.935333	2.37213	7.6222	16.5646	7.17961	0.690054	0.503641	0.118824	0.524354	0.0675882
Adenoid	6-10y	Female	0.354465	0.403545	4.30539	3.10702	2.61486	26.7362	5.17519	0.066803	5.7696	1.32379	0.113156	0.222222	3.11111	0.924335	0.597137	1.73551	7.11656	9.43286	14.8943	6.57805	0.467621	0.271302	0.179959	0.579414	0.167689
Adenoid	11-15y	Female	0.10223	0.998502	7.7862	9.17335	8.91425	21.3995	4.58888	0.0951793	3.51635	0.836344	0.0775535	1.56517	1.34044	0.122499	0.939455	0.141006	1.46823	7.40636	18.4375	5.55213	0.399224	0.144532	0.146294	0.973826	0.853089
Adenoid	11-15y	Male	0.108032	0.356975	4.45279	1.07562	1.74025	11.1696	2.86519	0.199624	7.68671	0.991076	0.178488	3.37717	9.69234	2.33678	2.44716	1.10146	2.32973	0.504932	20.1714	16.7332	0.939408	0.988727	0.230155	0.720996	0.800845
Adenoid	11-15y	Male	0.102679	0.738661	9.86872	1.52237	2.74195	15.6596	4.45397	0.0974404	7.97439	1.24263	0.132016	2.54183	3.61682	0.192785	2.40143	0.633886	2.61622	14.3332	15.1158	5.14653	0.400239	0.379284	0.245173	1.73297	0.441101
Adenoid	11-15y	Female	0.454745	1.16721	2.69299	4.48862	1.81711	17.0823	5.03207	0.5724	4.8696	0.396851	0.176482	2.70326	3.88914	0.112052	1.23818	0.503301	3.45121	7.26938	18.553	7.54484	0.719935	0.607883	0.380044	2.97779	0.414593
Adenoid	11-15y	Male	0.0688807	0.864289	1.75646	2.43706	2.61747	18.706	2.78803	0.131201	16.2083	0.99385	0.147601	0.829848	8.74621	0.677327	3.12587	0.897089	2.65191	7.48339	10.0271	11.0226	0.826568	0.347683	0.496925	1.10865	0.0147601
Adenoid	11-15y	Female	0.261296	1.6585	19.9274	8.73889	3.65451	19.8077	2.52586	0.192343	9.45019	0.442751	0.112502	0.56614	0.616948	0.148793	1.0343	0.214117	2.70368	9.20704	13.493	0.856469	0.0725821	0.264925	0.141535	0.127019	0.185084
Adenoid	11-15y	Female	3.47303	0.933053	12.1738	3.25014	4.56937	43.7524	4.12617	0.225488	3.62595	0.39914	0.0829381	0.50022	1.24666	0.207345	0.645362	0.134774	0.909727	5.15771	6.3655	3.34603	0.233263	0.287691	0.17106	0.137366	0.121815
Adenoid	11-15y	Male	0.0782398	0.326317	5.19818	5.17528	3.54369	13.9648	5.63899	0.274793	4.41387	0.348263	0.233765	2.24415	3.87955	0.364483	0.844417	0.911207	2.57523	6.53111	26.2552	5.5827	0.870179	0.336813	0.270023	1.28142	0.241398

### Sheet: WHOLE BLOOD
Sample type	Age (range, years)	Sex	Eosinophils	Neutrophils	Plasmablasts	Atypical memory B cells	Classical memory B cells	Naïve B cells	Non-switched memory B cells	Plasma cells	Transitional B cells	CD16-CD56bright NK	CD16+CD56bright NK	CD16+CD56+ NK	CD16-CD56+ NK	NK-T cells	CD8 TCM	CD8 TN	CD8 TEMRA	CD8 TEM	Activated Treg	Naïve Treg	TFH cells	Thelper	CD4 TN	CD4 TEMRA	cDC	pDC	Non classical monocytes	Intermediate monocytes	Classical monocytes	ILC
Whole blood	0-2y	Male	0.292226	13.3394	0.364085	0.354504	0.105393	11.9166	0.3054	0.228751	4.40136	0.621579	0.380852	9.10332	0.467083	0.276657	0.988059	6.65293	0.491036	1.3737	1.98091	1.1713	0.44792	4.62172	31.0071	0.313784	0.155694	0.216774	0.104195	0.136532	0.918596	1.35454
Whole blood	0-2y	Female	2.28156	75.7587	0.0415719	0.286113	0.136943	1.26672	0.193187	0.0317903	0.696941	0.0611352	0.0415719	0.205414	0.0733622	0.205414	0	0.0415719	0.0146724	0.0146724	0.0317903	0.0171178	0.0317903	0.156506	0.354584	0	0.0440173	0.0635806	2.00768	2.99073	10.7965	0.0366811
Whole blood	0-2y	Female	1.34478	17.6112	0.582242	0.309316	0.216687	7.90823	0.430065	0.34736	6.67593	0.841935	0.051277	1.4523	0.702991	0.271272	0.760884	13.5818	0.741035	0.699682	1.48372	1.24719	1.81289	5.5925	23.8322	0.605399	0.489612	0.14556	0.135636	0.224957	2.41994	0.828702
Whole blood	0-2y	Male	0.881805	14.7236	0.144649	0.333806	0.280954	7.78881	0.881805	0.0973601	2.86795	0.375532	0.272608	4.8541	0.297644	0.269827	0.542435	13.4468	3.69969	2.15305	1.69685	1.45484	2.00284	4.9459	23.8977	0.19472	0.228101	0.0611978	0.253136	0.756627	2.97366	1.16554
Whole blood	0-2y	Male	0.68918	51.7574	0.232398	0.395878	0.315741	6.56484	0.857468	0.0448768	1.80309	0.286891	0.0737262	5.54229	0.288494	0.320549	0.275672	4.4957	0.581796	0.565769	1.46331	0.269261	1.88483	0.192329	9.15006	0.421522	0.278877	0.168288	0.400686	0.302919	4.04853	0.56096
Whole blood	0-2y	Male	0.614508	33.4364	0.22482	0.354092	0.29414	5.27765	0.741906	0.123651	1.99903	0.492731	0.0730665	6.46733	0.614508	0.202338	1.0604	13.5997	0.635117	1.07164	1.14284	0.687575	0.92551	2.69035	13.8264	0.44402	0.131145	0.121778	0.206085	0.552683	3.11001	0.354092
Whole blood	2-5y	Female	0.141171	15.4854	0.220806	0.564685	0.629841	10.6349	1.14747	0.17013	5.49482	0.311301	0.0217187	5.45139	0.430754	1.07507	1.41895	7.76804	5.85318	5.45863	0.944762	0.65518	3.39897	3.81525	16.9804	0.542967	0.65518	0.0398176	0.311301	0.470571	2.0307	0.564685
Whole blood	2-5y	Male	0.440649	19.8542	0.265752	1.32649	1.68991	6.12138	1.46504	0.31118	2.41675	0.588289	0.206696	2.38268	0.352065	1.32195	1.10162	10.7391	2.89147	1.94885	1.38327	0.767728	9.71699	2.37587	16.4698	1.43552	0.102212	0.0681416	0.136283	0.0863126	0.910825	1.5082
Whole blood	2-5y	Female	0.732562	28.0807	0.154361	0.779656	0.427764	13.0566	0.882999	0.209304	4.03825	0.287792	0.16221	8.80121	0.227618	0.415991	3.92052	6.40469	0.722097	1.74899	1.0596	0.440846	0.817592	3.92183	14.0207	0.613521	0.179216	0.0654074	0.272095	0.139972	1.00204	0.962796
Whole blood	2-5y	Female	1.09587	32.7826	0.354882	1.10723	0.738154	7.46387	0.948244	0.252676	2.24569	0.440053	0.136275	9.90262	0.417341	0.987991	0.212929	8.88624	2.10942	1.77725	0.752349	1.25486	1.25486	3.16555	8.17364	0.272549	0.167504	0.181699	0.195895	0.380433	4.04565	0.363399
Whole blood	2-5y	Female	0.788937	34.495	0.290525	0.4119	0.761821	4.6045	1.38548	0.0774733	0.694678	0.916768	0.414482	7.09914	0.432559	1.56367	0.81347	5.88668	1.83224	0.807014	1.52752	1.50298	2.72964	2.79679	15.8059	0.154947	0.201431	0.18981	1.31963	0.47517	1.05235	1.53268
Whole blood	2-5y	Male	0.206668	24.0047	0.142978	0.401638	0.306752	8.82693	0.700591	0.0844869	1.64814	0.51342	0.146877	3.35088	0.31975	1.39728	0.70709	6.67187	2.65289	2.99474	2.5944	0.341847	0.311952	1.44538	24.4128	0.863066	0.217066	0.100084	1.18932	1.60525	4.63768	0.483525
Whole blood	2-5y	Male	1.47476	21.7959	0.16366	0.580084	0.565537	6.85372	1.5184	0.0381874	2.42217	0.320047	0.147294	6.17363	0.198211	0.745563	0.58554	19.4683	4.4752	1.31656	1.24927	0.883765	2.85678	1.39839	14.9513	0.334594	0.167297	0.123654	0.109107	0.134565	1.68206	0.592814
Whole blood	2-5y	Male	0.170346	9.5268	0.181516	0.402128	0.314162	6.4508	0.466357	0.154987	4.24049	0.252726	0.286237	8.94036	1.39907	0.897806	6.43963	5.0252	2.56077	26.5237	0.717687	0.480319	2.50073	2.63338	7.14615	0.263896	0.0963431	0.0376995	0.277859	0.219216	1.35997	0.625532
Whole blood	2-5y	Female	0.0436472	21.6913	0.0893729	0.978945	1.10712	12.3951	2.24679	0.0374119	1.87129	0.5688	0.254955	3.4703	0.448943	1.15769	1.06208	10.8114	1.57892	1.02051	1.46391	1.54359	1.78884	3.6927	19.9135	0.0852161	0.0893729	0.059582	0.232093	0.242485	2.23779	1.17709
Whole blood	2-5y	Male	0.498056	14.1946	0.394613	0.854357	0.810298	9.39793	0.915656	0.233703	2.21826	0.658966	0.151332	5.52267	0.605329	0.545946	1.50183	15.4934	1.16468	2.08034	1.94242	0.940559	1.59761	7.21223	21.6463	0.672375	0.136008	0.0344808	0.199222	0.0900331	0.881175	1.67232
Whole blood	2-5y	Male	6.55072	14.1136	0.0997933	1.14406	1.14406	7.32055	1.49334	0.456198	1.52898	0.121178	0.00712809	0.65222	0.374225	0.805474	1.57887	3.37872	0.630836	1.57174	0.759142	1.09773	6.31549	9.29503	9.6051	0.848243	0.213843	0.0997933	0.0463326	0.0855371	1.70718	0.816167
Whole blood	2-5y	Male	0.451655	27.5034	0.392227	0.522969	0.736911	8.12385	0.653711	0.279313	1.41439	0.160456	0.106971	4.74238	0.202056	0.404112	1.54514	10.1147	2.08593	6.51928	0.808225	1.22422	1.18262	4.39175	11.119	0.517026	0.219885	0.118857	1.56296	0.802282	3.99358	1.30742
Whole blood	2-5y	Female	0.366604	29.8911	0.682758	1.20183	0.750025	5.71208	0.91595	0.628945	1.6458	0.864379	0.343061	7.09105	0.36212	1.10766	0.765721	10.4544	0.639035	0.400238	1.74221	0.883438	1.76239	4.0461	19.8078	0.3823	0.232071	0.0627824	0.508986	0.184984	0.44284	0.935009
Whole blood	2-5y	Male	0.835336	27.2401	0.164211	0.609248	0.718722	9.2482	0.790119	0.152312	2.06097	0.249887	0.0309384	11.7114	0.280825	1.38509	0.497394	6.59464	3.29137	1.84678	1.03525	1.14472	1.23992	4.22904	10.5119	0.585449	0.0856755	0.104715	1.09236	0.209429	3.00816	1.46362
Whole blood	2-5y	Female	0.604457	12.457	0.111857	0.578644	0.671141	4.89158	0.856135	0.0795904	0.625968	0.292549	0.0967992	13.7154	0.542075	2.06075	0.51196	9.1572	3.68697	2.762	1.61977	1.2885	1.29926	7.34813	19.6739	0.391499	0.116159	0.223714	0.0989503	0.279642	4.36887	1.28635
Whole blood	2-5y	Female	0.830509	26.4478	0.141522	0.662918	0.191799	5.94764	0.206696	0.0595881	0.934788	0.0316562	0	0.0111728	0.340769	2.97754	0.426427	5.55845	3.0483	1.9571	1.40591	0.46367	2.02041	1.97013	26.0009	0.977617	0.0391047	0.141522	0.00186213	0.014897	1.23087	0.931064
Whole blood	2-5y	Female	1.49241	13.7361	0.181958	0.561621	1.36294	4.88838	2.68038	0.376163	2.93233	0.278186	0.0192456	3.57268	0.300931	1.16523	0.820561	11.4319	3.73189	4.80964	2.13101	1.03926	1.55189	5.05634	25.2589	0.344671	0.148716	0.0437399	0.293932	0.0734831	0.771573	0.612359
Whole blood	6-10y	Female	2.01432	33.5354	0.0547581	0.594516	0.496734	3.4302	1.29464	0.140807	1.02476	0.21121	0.0743145	9.23847	0.668831	0.801815	0.301169	6.90343	1.52149	3.87218	0.770525	1.25552	2.09254	4.95952	14.3271	0.21121	0.383307	0.0860484	0.0743145	0.105605	2.02996	1.31028
Whole blood	6-10y	Male	0.810647	46.1699	0.0779863	0.16726	0.292449	3.05788	0.675197	0.0420716	0.480231	0.127241	0.0615681	6.01008	0.311945	1.64592	2.3673	8.55797	1.29806	2.68232	1.83576	2.37756	2.39397	2.65974	5.19943	0.0236011	0.0995352	0.0513068	0.282187	0.280135	1.01587	1.38118
Whole blood	6-10y	Male	1.7947	17.1002	0.247063	0.734974	0.231525	7.09491	0.315433	0.0823544	0.960283	0.554727	0.247063	10.2477	0.707005	1.53832	0.766051	12.0129	1.65952	3.31593	0.913668	0.776928	1.12499	6.58214	19.1466	0.425757	0.127416	0.121201	0.0590466	0.10877	1.29747	0.724097
Whole blood	6-10y	Male	0.611221	30.6758	0.469759	0.61389	0.571185	6.74478	0.782042	0.194843	0.79005	0.26157	0.0346981	3.87284	0.360327	0.55517	2.91998	13.1106	0.899482	0.23488	0.509796	0.365665	1.21443	6.67005	13.6604	0.483105	0.0827417	0.0747344	0.0720653	0.0693963	1.4333	2.40485
Whole blood	6-10y	Male	0.169927	18.1492	0.194955	0.547981	1.02615	8.41863	1.08147	0.308239	2.53441	0.258183	0.231838	8.05638	0.354344	0.76533	2.65955	11.559	2.39874	3.71732	2.80709	3.72785	2.48567	3.28921	13.2477	0.133044	0.0632286	0.025028	0.725812	0.363565	2.04703	0.939208
Whole blood	6-10y	Female	5.0794	33.0767	0.036368	0.345496	0.351558	2.73366	0.715238	0.0303067	0.454601	0.309128	0.157595	10.2558	0.333374	0.715238	0.175779	8.05552	1.45472	1.94569	1.05467	0.824342	0.921324	4.03685	14.8018	0.303067	0.278822	0.290944	0.0303067	0.0303067	2.41847	0.436417
Whole blood	6-10y	Male	0.301973	72.6026	0.040437	1.51247	1.85684	3.95956	1.44203	0.0495679	1.1355	0.473504	0.0476113	1.72835	0.765042	0.794391	1.05136	1.35986	0.810696	0.836132	0.00847872	0.118702	0.351541	1.61813	0.269362	0.0397848	0.0163052	0.0110876	0.471547	0.179358	1.71596	0.501549
Whole blood	6-10y	Female	1.22573	14.7535	0.0715756	1.43151	1.95938	7.81516	1.59703	0.0671021	1.65518	0.326563	0.0939429	5.47553	0.304196	2.13385	0.174465	7.33202	1.18994	1.5344	1.99517	1.52098	2.16069	4.5361	22.0632	0.639707	0.398139	0.183412	0.599445	0.192359	2.52304	1.71781
Whole blood	6-10y	Male	1.1846	25.9953	0.0700867	0.623909	0.371047	7.90331	0.537331	0.0508472	1.86211	0.387538	0.065964	4.96516	0.391661	0.560694	2.84607	8.7952	0.744843	1.32203	1.12001	1.13788	0.831421	7.26428	21.1689	0.687125	0.0508472	0.136051	0.28447	0.204763	1.23133	1.24644
Whole blood	6-10y	Male	1.52704	24.6378	0.124786	0.458958	0.611239	5.72746	0.807936	0.0909456	0.810051	0.488568	0.0740255	7.31372	0.647194	2.8595	2.37093	8.27817	2.38362	2.67761	1.37476	1.08712	2.0008	5.4377	12.4215	0.573169	0.200926	0.0740255	0.325712	0.0507603	0.73814	1.37899
Whole blood	6-10y	Male	3.20096	56.1041	0.0315884	0.645307	0.515945	6.79753	0.943141	1.79001	2.3586	0.00300842	0	1.71631	0.0902527	0.517449	0.317389	3.62515	0.347473	0.70698	0.873947	0.505415	0.555054	1.52978	8.36492	0.166968	0.159446	0.0315884	0.165463	0.118833	2.23075	0.45728
Whole blood	6-10y	Female	5.28414	39.7028	0.0574016	0.22004	0.545315	3.67689	0.762166	0.0765355	0.966261	1.03642	0.223229	1.99311	0.283819	1.23413	0.245551	6.20575	1.34256	1.05236	1.84961	1.46374	1.39358	9.03438	13.8242	0.669686	0.130748	0.0223229	0.111614	0.0924804	1.84642	1.08744
Whole blood	6-10y	Male	6.15354	25.188	0.197863	0.455085	0.771666	7.34072	0.633162	0.0593589	0.613376	0.455085	0.0395726	12.7424	1.89949	1.95884	3.30431	5.57974	0.91017	1.89949	0.435299	1.46419	0.890384	6.54927	9.02256	1.18718	0.138504	0.0395726	0.435299	0.237436	1.18718	1.52355
Whole blood	6-10y	Male	0.704872	77.7246	0.00992778	0.206001	0.138989	1.16155	0.394629	0.0148917	0.19111	0.151399	0.141471	2.41493	0.10176	0.193592	0.233303	2.7078	0.302797	0.436822	0.273014	0.290387	0.88109	0.469087	4.47991	0.106724	0.0372292	0.0496389	0.0620486	0.106724	2.97585	0.235785
Whole blood	6-10y	Male	11.9769	25.8942	0.367826	0.40536	0.615546	5.17209	0.55174	0.206433	0.5067	0.42788	0.153887	5.28844	0.412866	1.53511	1.59517	8.56885	1.61769	4.35386	1.05469	1.14101	1.70026	9.38333	10.179	0.210187	0.18016	0.108847	0.217693	0.165147	0.972113	0.739406
Whole blood	11-15y	Female	0.126752	30.2866	0.0727648	1.7088	1.09147	8.04756	0.584466	0.0657231	1.09147	0.467103	0.0445978	1.97991	0.314532	0.368519	2.33552	6.55118	0.622022	2.82609	0.467103	0.437763	1.5844	6.2789	24.1133	0.58916	0.208905	0.13262	0.0868483	0.129099	1.90245	1.62782
Whole blood	11-15y	Male	3.32464	26.6623	0.0896349	0.220013	0.35854	4.51434	0.708931	0	1.14081	0.171121	0.366688	18.3833	1.1734	1.71121	0.806714	3.2676	1.99641	3.60169	0.562256	0.985984	1.36082	5.70404	7.90417	0.41558	0.211864	0.0896349	0.578553	0.945241	3.83801	1.89863
Whole blood	11-15y	Male	5.94947	33.7082	0.103233	0.217332	0.233632	4.26786	0.383048	0.0543331	0.687313	0.383048	0.0760663	2.33632	0.578647	1.39908	0.426515	7.30508	1.73594	4.39826	1.47514	1.16816	1.33388	7.01168	13.3279	0.448248	0.0434664	0.195599	0.407498	0.241782	4.00435	0.635697
Whole blood	11-15y	Male	0.739517	43.4492	0.179634	0.473343	0.668712	8.87158	1.43839	0.045892	2.06645	0.473343	0.106207	5.49917	0.348779	1.71767	0.923085	7.46073	0.456298	1.05814	1.37152	2.35754	2.66698	3.79199	6.05381	0.0445808	0.152099	0.0419584	0.377626	0.199302	1.60098	0.668712
Whole blood	11-15y	Female	0.603675	26.8416	0.0174978	0.682415	0.32371	6.11549	0.874891	0.804899	1.90289	0.00437445	0	1.45669	0.218723	0.879265	0.643045	9.5713	0.918635	3.55206	0.936133	1.20297	1.85914	10.4112	20.4812	0.406824	0.122485	0.161855	0.266842	0.0918635	2.35783	0.704287
Whole blood	11-15y	Female	0.319743	46.796	0.372718	0.592186	0.501372	6.08646	0.49948	0.132438	0.841926	0.0227036	0	0	0.45218	3.12175	1.36411	1.96765	0.421909	5.00615	0.435153	0.860846	6.40621	2.22117	5.70239	0.698136	0.058651	0.0435153	0	0.00378394	0.874089	0.264876
Whole blood	11-15y	Male	0.372721	40.8401	0.0221618	0.467412	0.350559	5.40747	0.441221	0.0402941	0.503677	0.292133	0.0987207	11.4617	0.493603	1.40828	0.713206	6.48937	1.39418	2.56674	0.38078	0.596353	0.961015	7.49068	7.31742	0.227662	0.167221	0.106779	0.660824	0.257883	2.03284	0.743427
Whole blood	11-15y	Female	1.72549	38.395	0.0636924	1.04513	0.483483	10.7727	0.367679	0.078168	1.36939	0.191077	0.173707	2.88063	0.237399	3.21936	0.445847	5.93208	2.59402	2.73009	0.767204	0.839582	1.52572	7.86312	9.771	0.338728	0.026056	0.0173707	0.0607973	0.0492169	1.34912	0.408211
Whole blood	11-15y	Male	1.51996	31.9815	0.0565095	0.721582	0.807071	7.85916	0.573788	0.072448	0.899804	0.114468	0.0159386	4.65841	0.420199	1.47214	0.581033	6.56814	0.94762	2.21691	1.49098	1.13598	1.50402	5.81178	14.0882	0.547707	0.0173875	0.0449178	0.114468	0.0434688	1.76483	0.993987
Whole blood	11-15y	Female	1.81038	38.3898	0.0152132	0.277219	0.294123	10.2774	0.194391	0.00507108	0.672763	0.417519	0.131848	3.90304	0.32962	1.48414	1.09197	6.14446	2.89559	2.71134	0.851941	0.576413	1.48414	10.7828	9.55729	0.409067	0.0642337	0.0354976	0.0862084	0.0828276	1.16635	0.711642
Whole blood	11-15y	Male	2.18282	54.7845	0.0279993	0.37631	0.450228	3.78326	0.923976	0.302392	1.54668	0.039199	0.00559986	3.18632	0.153436	0.828779	1.38092	5.07795	1.69228	2.37098	0.627184	0.654063	1.04829	4.51236	6.83071	0.206075	0.0694382	0.0537586	0.0324792	0.151196	2.34186	0.831019
